# Genetic Liability for Internalizing–Externalizing Traits in Mexican Youth: Moderation by Adversity

**DOI:** 10.64898/2025.11.30.25341187

**Authors:** Zuriel Ceja, I-Tzu Hung, Nathaniel Thomas, Jackson Thorp, Luis M. García-Marín, Carlos S. Cruz-Fuentes, Miguel E. Rentería, Corina Benjet, Jill A. Rabinowitz, Gabriela A. Martinez-Levy

## Abstract

**Objective:** We examined whether common and specific genetic liabilities for internalized (INT) and externalized (EXT) traits predict corresponding disorders in Mexican youth, and whether adversity moderates these associations.

**Methods:** Participants were 1,130 Mexican adolescents (ages 12-17; 54.9% female). Psychiatric diagnoses and adversities were assessed using the World Mental Health Composite International Diagnostic Interview for Adolescents. Genome-wide association summary statistics for 12 INT and EXT traits were analyzed using genomic structural equation modeling (SEM) to derive polygenic scores (PGS) from latent genetic factors. Associations were tested using multinomial logistic regression.

**Results:** The best-fitting genomic SEM bifactor model included one shared internalizing–externalizing factor (INT–EXT-F) and specific factors for internalizing (INT-SF) and externalizing (EXT-SF). Higher INT-EXT-F PGS predicted EXT-only (OR=1.39, 95%CI= 1.16–1.67) and comorbid disorders (OR=1.42, 95% CI= 1.16–1.75). Parental loss moderated associations between EXT-SF PGS and INT-only (OR=1.76, 95% CI= 1.17–2.64) and comorbid disorders (OR=1.79, 95% CI= 1.14–2.81). Cumulative adversity further increased risk, with higher EXT-SF PGS predicting INT (OR= 1.76; 95% CI= 1.17-2.64), EXT (OR= 1.79; 95% CI= (1.14-2.81), and comorbid outcomes (OR= 1.24; 95% CI= 1.04-1.48), and higher INT-EXT-F PGS predicting INT-only disorders (OR= 1.27; 95% CI = 1.07-1.50).

**Conclusion:** These findings emphasize the value of combining genetic and environmental approaches in mental health studies among Mexican youth, broadening the reach and relevance of psychiatric genomic research beyond European populations.
