## Supplementary Tables for "Genetic Liability for Internalizing–Externalizing Traits in Mexican Youth: Moderation by Adversity"

### Sheet: Index
Table	Contents
Table S1	Genomic structural equation modelling traits
Table S2	Path loadings for bifactor model
Table S3	Model Summary

### Sheet: Table S1
Supplementary Table S1. Genomic structural equation modelling traits
	Abbreviation	Trait	N cases	N controls	N total	N effective	Prev	PMID	Notes	Reference
Internalising	MDD	Major depression	294322	741438	1035760	820383	0.15	37464041	Excluding 23andMe cohort	Als et al. (2023)
	ANX	Anxiety disorders	NA	NA	529764	529764	NA	39294497		Friligkou at al. (2024)
	PHQ	Current depressive symptoms	NA	NA	135150	135150	NA	33859377		Thorp et al. (2021)
	GAD	Current anxiety symptoms	NA	NA	135747	135747	NA	33859377
	NEU	Neuroticism	NA	NA	333812	333812	NA	33859377
Externalising	ADH	ADHD	38691	186843	225534	103135	0.05	36702997		Used in Karlsson Linner et al. (2021) EXT GWAS
	CAN	Cannabis use initiation	45295	116111	161406	149808	0.4	30150663	Excluding 23andMe cohort
	FSE	Age at first sex	NA	NA	339614	339614	NA	34446935
	RIS	General risk tolerance	NA	NA	466571	466571	NA	30643258	Excluding 23andMe cohort
	NSE	Number of sexual partners	NA	NA	370711	370711	NA	30643258
	SMO	Smoking initiation	311629	321173	632802	613436	0.6	30643251
	ALC	Problematic alcohol use	113325	639923	903147	502272	0.15	38062264

### Sheet: Table S2
Supplementary Table 3. Path loadings for bifactor model
lhs	op	rhs	Unstand_Est	Unstand_SE	Stand_Est	Stand_SE	p_value
INT-SF	=~	MDD	0.171	0.0073	0.636	0.0271	7.69e-122
INT-SF	=~	ANX	0.153	0.0097	0.657	0.0419	1.67e-55
INT-SF	=~	PHQ	0.171	0.009	0.653	0.0342	2.22e-81
INT-SF	=~	GAD	0.212	0.0076	0.865	0.0309	4.06e-172
INT-SF	=~	NEU	0.293	0.0093	0.856	0.0271	6.99e-219
EXT-SF	=~	ADHD	0.05	0.0404	0.123	0.0991	0.213
EXT-SF	=~	CAN	0.234	0.0154	0.724	0.0479	9.58e-52
EXT-SF	=~	FSE	0.112	0.0119	0.33	0.0351	5.04e-21
EXT-SF	=~	RIS	0.121	0.0083	0.533	0.0364	2.03e-48
EXT-SF	=~	NSE	0.259	0.012	0.823	0.0381	1.73e-103
EXT-SF	=~	SMO	0.136	0.0115	0.417	0.0353	2.93e-32
EXT-SF	=~	ALC	0.057	0.0109	0.215	0.0414	2.22e-07
INT-EXT-F	=~	ADHD	0.361	0.0349	0.885	0.0856	4.47e-25
INT-EXT-F	=~	NSE	0.135	0.0103	0.428	0.0327	3.83e-39
INT-EXT-F	=~	SMO	0.198	0.0093	0.604	0.0286	3.19e-99
INT-EXT-F	=~	ALC	0.187	0.0077	0.707	0.0293	2.28e-128
INT-EXT-F	=~	CAN	0.057	0.0123	0.177	0.0381	3.48e-06
INT-EXT-F	=~	FSE	0.213	0.0096	0.628	0.0285	5.64e-108
INT-EXT-F	=~	RIS	0.065	0.0068	0.285	0.0298	9.56e-22
INT-EXT-F	=~	MDD	0.166	0.0077	0.619	0.0287	3.59e-103
INT-EXT-F	=~	ANX	0.161	0.0089	0.692	0.0382	2.51e-73
INT-EXT-F	=~	PHQ	0.14	0.0088	0.535	0.0335	1.93e-57
INT-EXT-F	=~	GAD	0.096	0.0091	0.392	0.0372	4.77e-26
INT-EXT-F	=~	NEU	0.079	0.008	0.23	0.0235	1.79e-22
MDD	~~	MDD	0.015	0.0019	0.212	0.0267	1.86e-15
ANX	~~	ANX	0.005	0.0028	0.09	0.0509	0.0765
PHQ	~~	PHQ	0.02	0.0032	0.288	0.0466	6.1e-10
GAD	~~	GAD	0.006	0.0029	0.097	0.0481	0.0429
NEU	~~	NEU	0.025	0.0043	0.214	0.0369	6.71e-09
NSE	~~	NSE	0.014	0.0046	0.139	0.0461	0.00259
SMO	~~	SMO	0.049	0.0029	0.461	0.0267	5.97e-67
ALC	~~	ALC	0.032	0.0032	0.454	0.0454	1.68e-23
ADH	~~	ADHD	0.034	0.0246	0.202	0.1479	0.173
CAN	~~	CAN	0.046	0.0068	0.444	0.0655	1.17e-11
FSE	~~	FSE	0.057	0.0031	0.497	0.0275	7.35e-73
RIS	~~	RIS	0.033	0.0021	0.635	0.0414	4.42e-53
INT-SF	~~	EXT-SF	0		0
INT-SF	~~	INT-EXT-F	0		0
EXT-SF	~~	INT-EXT-F	0		0
INT-SF	~~	INT-SF	1		1
EXT-SF	~~	EXT-SF	1		1
INT-EXT-F	~~	INT-EXT-F	1		1
Notes. lhs: Left-hand side variable (e.g., latent factor), op: Operator (e.g., =~ for factor loading, ~ for regression, ~~ for variance), rhs: Right-hand side variable , Unstand_Est: Unstandardized estimate, Unstand_SE: Standard error of unstandardized estimate, Stand_Est: Standardized estimate, Stand_SE: Standard error of standardized estimate, p_value: p-value for the parameter estimate

### Sheet: Table S3
Supplementary Table S3. Models Summary
	Internalizing		Externalizing		Comorbid Internalizing/Externalizing
Model 1	OR [95% CI]	FDR P	OR [95% CI]	FDR P	OR [95% CI]	FDR P	Psuedo R2
							0.0385
INT-SF	0.97 [0.82, 1.14]	0.709723	1.14 [0.96, 1.36]	0.370668	1.05 [0.87, 1.27]	0.709723
EXT-SF	1.02 [0.85, 1.21]	0.854646	1.23 [1.03, 1.47]	0.0702653	1.09 [0.89, 1.33]	0.604592
INT-EXT-S	1.18 [0.99, 1.4]	0.0689201	1.39 [1.16, 1.67]	0.000938762	1.42 [1.16, 1.75]	0.000938762
Model 2
							0.0706
Neglect/Abuse	1.52 [1.04, 2.24]	0.033	2.08 [1.44, 2.99]	0	2.36 [1.61, 3.45]	0
Parental loss	1.29 [0.94, 1.78]	0.111	1.57 [1.14, 2.16]	0.016	1.42 [0.98, 2.05]	0.091
Parental psychopatology	1.42 [1.12, 1.81]	0.004	1.6 [1.26, 2.03]	0	2.06 [1.62, 2.64]	0
Model 3
							0.1625
INT-SF x Neglect/Abuse	0.84 [0.5, 1.41]	0.7662	0.78 [0.49, 1.25]	0.7662	1.06 [0.66, 1.72]	0.805577
INT-SF x Parental loss	1.32 [0.87, 1.98]	0.284907	1.41 [0.93, 2.13]	0.284907	1.1 [0.7, 1.74]	0.675763
INT-SF x Parental psychopatology	0.85 [0.63, 1.14]	0.388719	0.88 [0.66, 1.18]	0.388719	0.76 [0.56, 1.03]	0.238443
EXT-SF x Neglect/Abuse	1.58 [0.95, 2.63]	0.118	1.75 [1.06, 2.87]	0.0819704	1.25 [0.75, 2.1]	0.39196
EXT-SF x Parental loss	1.76 [1.17, 2.64]	0.0171295	1.16 [0.77, 1.73]	0.48112	1.79 [1.14, 2.81]	0.0171295
EXT-SF x Parental psychopatology	0.79 [0.56, 1.1]	0.264631	0.96 [0.7, 1.32]	0.813501	1.27 [0.9, 1.79]	0.264631
INT-EXT-S x Neglect/Abuse	1.48 [0.88, 2.48]	0.416744	1.06 [0.65, 1.74]	0.813756	0.89 [0.53, 1.49]	0.813756
INT-EXT-S x Parental loss	1.63 [1.09, 2.44]	0.0500201	1.1 [0.73, 1.64]	0.865007	1.04 [0.66, 1.64]	0.865007
INT-EXT-S x Parental psychopatology	0.89 [0.64, 1.23]	0.778712	0.9 [0.65, 1.25]	0.778712	1.02 [0.73, 1.44]	0.896194
Model 4
							0.1275
INT-SF x cumulative adversity	0.99 [0.84, 1.17]	0.947599	0.99 [0.84, 1.15]	0.947599	1.01 [0.85, 1.19]	0.947599
EXT-SF x cumulative adversity	1.18 [1, 1.4]	0.0494004	1.2 [1.01, 1.42]	0.0494004	1.24 [1.04, 1.48]	0.0419723
INT-EXT-S x cumulative adversity	1.27 [1.07, 1.5]	0.0207328	1.06 [0.89, 1.27]	0.734635	0.99 [0.83, 1.19]	0.934083
Note. All models included as covarients age, sex, and 10 first genetic principal components. For all gene by interaction models also interaction terms between all the predictors and covariates were included.
